# Dual Targeting of DNA and EGFR by ZYH005 Induces DNA Damage and Mitotic Catastrophe in Glioblastoma

**DOI:** 10.1101/2025.04.14.25325787

**Authors:** Jianzheng Huang, Zijun Zhang, Yang Xiao, Ziming Zhao, Zengwei Luo, Junjun Liu, Suitian Lai, Chao Song, Shouchang Feng, Suojun Zhang, Xingjiang Yu, Qingyi Tong, Yonghui Zhang

## Abstract

**Background:** Glioblastoma (GBM) is an aggressive, therapy-resistant brain tumor with limited treatment options. Epidermal growth factor receptor (EGFR) is frequently amplified and activated in GBM, driving tumorigenesis through pro-oncogenic signaling and coordination of nuclear DNA repair. This study examines the anti-GBM efficacy and mechanism of ZYH005 (Z5), a brain-penetrant DNA intercalator exhibiting low systemic toxicity.

**Methods:** Antitumor efficacy of Z5 was determined with GBM cell lines and patient-derived glioblastoma stem cells (GSCs) in vitro and in vivo. Target identification and mechanistic validation were performed using DNA microarray, surface plasmon resonance, immunoblot and siRNA silencing. The EGFR-WEE1 correlation was analyzed via public databases and confirmed by coimmunoprecipitation.

**Results:** Z5 significantly inhibits the proliferation of GBM cell lines and patient-derived GSCs, effectively suppresses tumor growth in orthotopic GSC-induced mouse models, prolongs survival, and shows no obvious toxicity. Mechanistically, Z5 exerts potent anti-GBM activity through a dual mechanism: DNA intercalation-induced damage and targeted inhibition of EGFR. By specifically inhibiting EGFR at E762, Z5 not only enhances DNA damage by suppressing the DNA damage response in the nucleus but also disrupts the interaction between nuclear EGFR and WEE1, leading to impaired WEE1/CDC2 signaling and G2/M checkpoint failure. Extranuclearly, Z5 further enhances its anti-GBM efficacy by inhibiting the canonical EGFR downstream pathways, mTOR and ERK. Together, these molecular events promote cell cycle arrest and mitotic catastrophe in GBM cells.

**Conclusion:** Z5 emerges as a promising brain-penetrant clinical candidate for treating GBM. It acts through a dual mechanism that synergistically targets both DNA and EGFR, inducing mitotic catastrophe while demonstrating a favorable safety profile. These compelling findings provide a strong rationale for advancing Z5 toward clinical translation, offering a novel therapeutic strategy for GBM patients.
