## Supplementary table 2 for "Dual Targeting of DNA and EGFR by ZYH005 Induces DNA Damage and Mitotic Catastrophe in Glioblastoma"

### Sheet: Table S12 Primary antibodies
Table S2: Primary antibodies used in the study
Antigen	Mod-Site	Supplier	Product No.	Species
Alpha Tubulin		Proteintech	11224-1-AP	R
CDC2		Cell Signaling Technology	28439	R
EGFR		Abclonal	A11351	R
EGFR		Santa cruz Biotechnology	sc-80543	M
EGFR		Proteintech	66455-1-lg	M
ERK1/2		Proteintech	11257-1-AP	R
GAPDH		Proteintech	60004-1-lg	M
LaminB1		Proteintech	66095-1-lg	M
mTOR		Proteintech	66888-1-lg	M
p-CDC2	Tyr15	Cell Signaling Technology	9111	R
P-EGFR	Tyr1173	Abclonal	AP0992	R
P-ERK1/2	Thr202/Thr204	Cell Signaling Technology	4370	R
p-Histone H3 (PHH3)	Ser10	Proteintech	66863-1-lg	M
p-mTOR	Ser2448	Cell Signaling Technology	5536	R
p-WEE1	Ser642	Cell Signaling Technology	4910	R
WEE1		Cell Signaling Technology	13084	R
γ-H2AX	Ser139	Cell Signaling Technology	9718	R
KPNA2		Proteintech	10819-1-ap	R
