## Supplementary table 3 for "Dual Targeting of DNA and EGFR by ZYH005 Induces DNA Damage and Mitotic Catastrophe in Glioblastoma"

### Sheet: Table S15 siRNA sequences
Table S15: siRNA Sequences
Species	Symbol	The targeting sequence (5’-3’)
Human	EGFR-2482	CCCGUCGCUAUCAAGGAAUUA
Human	EGFR-2482	UAAUUCCUUGAUAGCGACGGG
Human	EGFR-1261	CGCAAAGUGUGUAACGGAAUA
Human	EGFR-1261	UAUUCCGUUACACACUUUGCG
Human	EGFR-3864	GCCACAAAGCAGUGAAUUUAU
Human	EGFR-3864	AUAAAUUCACUGCUUUGUGGC
Human	KPNA2-1400	GCAUCAUGAUGAUCCAGAATT
Human	KPNA2-1527	GGAGCUUCUGAAUUGCCAATT
Human	KPNA2-1818	GCCGUGACCAACUAUACCATT
Human	KPNA2-1400	UUCUGGAUCAUCAUGAUGCTT
Human	KPNA2-1527	UUGGCAAUUCAGAAGCUCCTT
Human	KPNA2-1818	UGGUAUAGUUGGUCACGGCTT
Human	Negative control	UUCUCCGAACGUGUCACGU
Human	Negative control	ACGUGACACGUUCGGAGAA
