## Supplementary table 5 for "Dual Targeting of DNA and EGFR by ZYH005 Induces DNA Damage and Mitotic Catastrophe in Glioblastoma"

### Sheet: Table S14 Different peptide
Table S14: Different peptide identified by Lip-MS: Criteria |Log2FC|≥2 and P adj ＜0.01. E1-1/2/3: Z5 treatment groups; E2-1/2/3: DMSO treatment groups
Protein_Peptide	Peptide_range	PG.ProteinAccessions	PG.Genes	PG.ProteinDescriptions	PEP.StrippedSequence	Mean_T	Mean_C	T_VS_C_log2fc	T_VS_C_pvalue	T_VS_C-log10_pvalue	T_VS_C_padjust	E1-1	E1-2	E1-3	E2-1	E2-2	E2-3
P00533_LLNWCVQIAK	P00533[814~823]	P00533	EGFR	Epidermal growth factor receptor	LLNWCVQIAK	447420	5.79626e+06	-3.69542	8.29417e-07	6.08123	0.000425861	271996	612149	458115	5.77369e+06	5756973	5.85812e+06
P00533_TFGSKPYDGIPASEISSILEK	P00533[909~929]	P00533	EGFR	Epidermal growth factor receptor	TFGSKPYDGIPASEISSILEK	821726	3.31021e+06	-2.01019	1.23508e-06	5.9083	0.000444998	851327	848777	765074	3323403	3.22679e+06	3.38045e+06
P00533_WMALESILH	P00533[880~888]	P00533	EGFR	Epidermal growth factor receptor	WMALESILH	15511.2	73262.1	-2.23976	2.11809e-06	5.67406	0.000520989	15106.7	16109.7	15317.2	74590.1	74684.7	70511.4
P00533_VWELMTFGSK	P00533[904~913]	P00533	EGFR	Epidermal growth factor receptor	VWELMTFGSK	11643.9	565294	-5.60135	3.45843e-06	5.46112	0.000592641	12202.7	10424.4	12304.7	567719	590433	537730
P00533_MTFGSKPYDGIPASEISSILEK	P00533[908~929]	P00533	EGFR	Epidermal growth factor receptor	MTFGSKPYDGIPASEISSILEK	103302	774443	-2.90629	4.28682e-06	5.36786	0.000639275	103328	99448.4	107130	784115	737042	802173
P00533_LLGICLTS	P00533[777~784]	P00533	EGFR	Epidermal growth factor receptor	LLGICLTS	834377	5.37533e+06	-2.68758	1.12206e-05	4.94998	0.000875771	812810	917123	773198	5575814	5.05303e+06	5.49715e+06
P00533_DNIGSQYLLNW	P00533[807~817]	P00533	EGFR	Epidermal growth factor receptor	DNIGSQYLLNW	298236	3.475e+06	-3.54249	1.68031e-05	4.77461	0.00106747	293321	304606	296781	3.24487e+06	3.69588e+06	3.48425e+06
P00533_TVWELMTFGSK	P00533[903~913]	P00533	EGFR	Epidermal growth factor receptor	TVWELMTFGSK	2567.4	16534.7	-2.68712	1.76609e-05	4.75299	0.00109939	1923.93	2638.59	3139.68	16436.3	15790.6	17377.2
P00533_PYDGIPASEISSILEK	P00533[914~929]	P00533	EGFR	Epidermal growth factor receptor	PYDGIPASEISSILEK	3.35913e+06	1.51343e+07	-2.17167	3.24558e-05	4.48871	0.00144182	2.3526e+06	3.72181e+06	4.00298e+06	14624333	15407713	15370970
P00533_VLGSGAF	P00533[717~723]	P00533	EGFR	Epidermal growth factor receptor	VLGSGAF	1.89418e+07	4.4482e+06	2.09028	5.09174e-05	4.29313	0.00172534	20078062	19130392	17616902	3.83821e+06	4.56951e+06	4.93688e+06
P00533_DNIGSQYLLNWCVQ	P00533[807~820]	P00533	EGFR	Epidermal growth factor receptor	DNIGSQYLLNWCVQ	19788.8	188587	-3.25248	5.96146e-05	4.22465	0.00184121	21833.3	8758.64	28774.4	175182	201140	189440
P00533_LPQPPICTIDVYMI	P00533[933~946]	P00533	EGFR	Epidermal growth factor receptor	LPQPPICTIDVYMI	729.074	56552.8	-6.27739	6.98342e-05	4.15593	0.00200641	648.51	841.058	697.655	56310.9	50998.6	62348.9
P00533_LVIQGDER	P00533[979~986]	P00533	EGFR	Epidermal growth factor receptor	LVIQGDER	1679.68	79500.7	-5.56471	8.69388e-05	4.06079	0.00223997	417.567	4419.33	202.155	83290.6	84929.2	70282.3
P00533_GIPASEISSILEK	P00533[917~929]	P00533	EGFR	Epidermal growth factor receptor	GIPASEISSILEK	41182.7	270200	-2.71392	9.15477e-05	4.03835	0.00230148	51884.4	41166.6	30497	264565	251006	295031
P00533_GVTVWELMTFGSK	P00533[901~913]	P00533	EGFR	Epidermal growth factor receptor	GVTVWELMTFGSK	32213.6	687275	-4.41514	0.00010025	3.99892	0.00240794	39963.4	26785.9	29891.5	658253	770017	633555
P00533_EILDEAYVMASVDNPHVCR	P00533[758~776]	P00533	EGFR	Epidermal growth factor receptor	EILDEAYVMASVDNPHVCR	15597.7	72248.9	-2.21165	0.000102265	3.99027	0.00242823	20493.5	12827.5	13471.9	77287.6	67946	71513.1
P00533_IYTHQSDVWSY	P00533[890~900]	P00533	EGFR	Epidermal growth factor receptor	IYTHQSDVWSY	4023713	4.32426e+07	-3.42585	0.000149302	3.82593	0.00291613	3783800	3475710	4811629	43351620	38401808	47974380
P00533_VYMIMVK	P00533[943~949]	P00533	EGFR	Epidermal growth factor receptor	VYMIMVK	11310.6	319597	-4.82051	0.000183299	3.73684	0.00323451	6849.89	17869.7	9212.11	365343	298248	295201
P00533_LPQPPICTIDVYMIMVK	P00533[933~949]	P00533	EGFR	Epidermal growth factor receptor	LPQPPICTIDVYMIMVK	24733.7	405680	-4.03579	0.000191216	3.71848	0.00328966	22583.4	27315.7	24301.9	442832	425364	348844
P00533_LGSGAFGTVYK	P00533[718~728]	P00533	EGFR	Epidermal growth factor receptor	LGSGAFGTVYK	99424.4	502679	-2.33797	0.000217924	3.66169	0.00351992	115897	62925.9	119451	553772	483469	470797
P00533_EHKDNIGSQYLLNW	P00533[804~817]	P00533	EGFR	Epidermal growth factor receptor	EHKDNIGSQYLLNW	31470.9	138719	-2.14007	0.000223412	3.65089	0.00356205	31083.7	29072.4	34256.5	134814	154694	126647
P00533_LPQPPICTIDVYMIM	P00533[933~947]	P00533	EGFR	Epidermal growth factor receptor	LPQPPICTIDVYMIM	8894.49	656604	-6.20597	0.000237134	3.62501	0.00369848	10511.6	7472.77	8699.06	642339	752767	574706
P00533_IYTHQSDVWSYGVT	P00533[890~903]	P00533	EGFR	Epidermal growth factor receptor	IYTHQSDVWSYGVT	11245.6	478430	-5.41087	0.000267245	3.57309	0.00396576	13850	9717.46	10169.4	438648	441075	555567
P00533_ELMTFGSKPYDGIPASEISSILEK	P00533[906~929]	P00533	EGFR	Epidermal growth factor receptor	ELMTFGSKPYDGIPASEISSILEK	77865.4	1.34208e+06	-4.10735	0.000276781	3.55786	0.00404305	62758.2	92347.9	78490.1	1.44144e+06	1.13211e+06	1.4527e+06
P00533_ELMTFGSK	P00533[906~913]	P00533	EGFR	Epidermal growth factor receptor	ELMTFGSK	426386	2.11915e+06	-2.31325	0.000297907	3.52592	0.00418638	483893	211552	583712	2073209	2.29488e+06	1.98935e+06
P00533_FRELIIE	P00533[961~967]	P00533	EGFR	Epidermal growth factor receptor	FRELIIE	12907.3	2044.36	2.65847	0.000326432	3.48621	0.0044404	11532.8	12677.2	14511.9	2054.85	2685.86	1392.35
P00533_DNIGSQYLLNWCVQIAK	P00533[807~823]	P00533	EGFR	Epidermal growth factor receptor	DNIGSQYLLNWCVQIAK	5952.16	280376	-5.55781	0.00040997	3.38725	0.00503299	6411.37	5635.85	5809.24	330953	253789	256388
P00533_KGMNYLEDR	P00533[823~831]	P00533	EGFR	Epidermal growth factor receptor	KGMNYLEDR	83657.6	334906	-2.00119	0.000441614	3.35496	0.0052506	79642.8	79121.3	92208.8	376300	332442	295977
P00533_VPIKWMALESILHR	P00533[876~889]	P00533	EGFR	Epidermal growth factor receptor	VPIKWMALESILHR	253621	1.22588e+06	-2.27307	0.00052782	3.27751	0.00579517	214202	298340	248320	1294427	1.3404e+06	1.04281e+06
P00533_GERLPQPPICTIDVY	P00533[930~944]	P00533	EGFR	Epidermal growth factor receptor	GERLPQPPICTIDVY	55580.5	9134.06	2.60525	0.000558752	3.25278	0.00597365	54561.1	60779.4	51401.1	5622.59	5188.12	16591.5
P00533_GAFGTVYK	P00533[721~728]	P00533	EGFR	Epidermal growth factor receptor	GAFGTVYK	60028	250795	-2.0628	0.000606657	3.21706	0.00628343	72024.4	63538	44521.7	266676	215499	270209
P00533_LNWCVQIAK	P00533[815~823]	P00533	EGFR	Epidermal growth factor receptor	LNWCVQIAK	5916.9	53985.1	-3.18965	0.000688286	3.16223	0.0067441	2525.22	8514.19	6711.29	55648.2	61244.7	45062.3
P00533_GSGAFGTVYK	P00533[719~728]	P00533	EGFR	Epidermal growth factor receptor	GSGAFGTVYK	626204	3919009	-2.64579	0.000809559	3.09175	0.00747067	731414	583807	563390	4316188	4236450	3204389
P00533_YLLNWCVQIAK	P00533[813~823]	P00533	EGFR	Epidermal growth factor receptor	YLLNWCVQIAK	288428	2.51186e+06	-3.12247	0.000844452	3.07343	0.00767255	235896	335752	293636	2779665	2.73413e+06	2021773
P00533_LLGICLTST	P00533[777~785]	P00533	EGFR	Epidermal growth factor receptor	LLGICLTST	35143.2	1.08628e+06	-4.95001	0.00112389	2.94928	0.00910561	37204.9	36219.1	32005.7	910629	1.33025e+06	1.01798e+06
