## Supplementary table 6 for "Dual Targeting of DNA and EGFR by ZYH005 Induces DNA Damage and Mitotic Catastrophe in Glioblastoma"

### Sheet: Table S13 Primer Sequences
Table S13: Primer Sequences
Species	Symbol	Sequence (5'-3')
Human	PRIM1	Forward: TTACATTCGCTACCAATCCT
Human	PRIM1	Reverse: CATCTCCTCACATCGTCATA
Human	MKI67	Forward: TCAGAATGGAAGGAAGTCAA
Human	MKI67	Reverse: GCGTATTAGGAGGCAAGT
Human	KPNA2	Forward: GTCGCAGAATAGAGGTCAA
Human	KPNA2	Reverse: CGGAGAAGTAGCATCATCA
Human	WDR76	Forward: AGAAGGTCAATGCGATTACT
Human	WDR76	Reverse: TTACTACTTGGCTTGCTCAT
Human	DTL	Forward: ATTGCTACCTGTTCTGATGA
Human	DTL	Reverse: CTGGCTACTCGTTACTGTT
Human	PRKDC	Forward: ACTTGCGTGTGATGTTGA
Human	PRKDC	Reverse: CTGCTGCTGTGGTGTTAT
Human	NUP205	Forward: AGCATCAACAGCCACATT
Human	NUP205	Reverse: TGACACCAGCGTAAGAAC
Human	NUP155	Forward: GCATCAGCATCAGCATCA
Human	NUP155	Reverse: GGTTATTCACAGAGGAGGAG
Human	TUBB	Forward: GCAGAAGAGGAGGAGGAT
Human	TUBB	Reverse: AGTTGAGTAAGACGGCTAAG
Human	GAPDH	Forward: TCTCTGCTCCTCCTGTTC
Human	GAPDH	Reverse: GTTGACTCCGACCTTCAC
